# Air sampling for facility-based respiratory pathogen surveillance in rural Zambia: a prospective comparison with human surveillance

**DOI:** 10.64898/2026.10.28.26366049

**Authors:** Samuel Baron, Mutinta Hamahuwa, Passwell Munachoonga, Pamela Sinywimaanzi, Thomas Aichele, Katherine Fenstermacher, Richard Rothman, Andrew Pekosz, Edgar Simulundu, Shelby L. O’Connor, David H. O’Connor, Chipampe Lombe, Catherine G. Sutcliffe

## Abstract

Respiratory infections are the leading cause of acute disease incidence globally and disproportionately burden low-and middle-income countries where surveillance capacity is limited. While facility-based surveillance remains the standard for respiratory pathogen monitoring in human populations, environmental air sampling offers potential advantages as a non-invasive supplementary method. We conducted a prospective environmental air sampling study nested within ongoing respiratory disease surveillance at Macha Hospital in Southern Province, Zambia, from July 2025 to June 2026. Air samplers were deployed continuously in the outpatient department and three inpatient wards, with filters collected and tested three times weekly. Surveillance in the patient population was conducted year-round with nasopharyngeal samples collected from patients with influenza-like illness. All samples were tested for influenza A/B virus, respiratory syncytial virus (RSV), and SARS-CoV-2 using the Cepheid GeneXpert platform. We analyzed concordance between air and nasopharyngeal samples using percent agreement, Cohen’s Kappa, Spearman correlations, and logistic regression with generalized estimating equations. Over 12 months, 596 air samples and 701 human samples were analyzed. Influenza A virus was the most common pathogen, detected in 38 air samples and 87 nasopharyngeal samples, with most cases detected from July to September 2025. For Influenza A, there was strong same-week concordance between air and nasopharyngeal samples (80.4% overall agreement; 44.4% positive agreement; Cohen’s Kappa = 0.5; Spearman’s rho = 0.57). SARS-CoV-2 was also common, detected in 18 air samples and 16 nasopharyngeal samples, with cases detected sporadically throughout the year. For SARS-CoV-2, there was limited concordance between air and nasopharyngeal samples (68.6% agreement; 23.8% positive agreement; Cohen’s Kappa = 0.2; Spearman’s rho = 0.2). Influenza B virus (1 air and 13 nasopharyngeal samples positive) and RSV (0 air and 4 nasopharyngeal samples positive) circulated sporadically, and unsurprisingly, gave limited concordance between samples. Cycle threshold values for influenza A virus (median for target 1: 36.7 vs. 25.1; p<0.001; median for target 2: 39.5 vs. 28.6; p<0.001) and SARS-CoV-2 (median: 41.3 vs. 27.5; p<0.001) were significantly higher for positive air samples than for nasopharyngeal samples. Implementation challenges were documented, including intermittent power outages and compromised electrical outlets causing sampler shutdowns, as well as study awareness issues that required sensitization activities for both facility staff and patients. Air sampling was feasible and demonstrated promise as a supplementary method for facility-based respiratory pathogen surveillance in rural resource-limited settings. These findings support integrating environmental air sampling alongside surveillance in patient populations as part of a multimodal approach to respiratory pathogen monitoring.
