## Supplemental File 1 for "Air sampling for facility-based respiratory pathogen surveillance in rural Zambia: a prospective comparison with human surveillance"

### Sheet: Sheet1
S1 File. Weekly test results for air and human sampling
	Air					Human
Week Start	Tested	SARS-CoV-2	IAV	IBV	RSV	Tested	SARS-CoV-2	IAV	IBV	RSV
2025-07-12	8	0	0	0	0	24	1	11	0	0
19/07/25	12	0	6	0	0	20	0	10	0	0
26/07/25	12	1	7	0	0	24	0	11	0	0
2025-08-02	12	0	4	0	0	18	0	12	0	0
2025-08-09	12	1	8	0	0	22	2	12	0	0
16/08/25	12	1	2	0	0	21	1	8	0	0
23/08/25	12	0	0	0	0	19	2	5	0	0
30/08/25	12	2	2	0	0	13	1	4	0	0
2025-09-06	12	1	0	0	0	17	1	5	0	0
13/09/25	12	0	0	0	0	16	0	1	0	0
20/09/25	12	0	1	0	0	15	0	0	0	0
27/09/25	12	3	0	0	0	18	0	0	0	0
2025-10-04	12	0	0	0	0	13	0	0	0	0
2025-10-11	12	0	0	0	0	19	1	0	0	0
18/10/25	12	2	0	0	0	12	1	0	0	0
25/10/25	12	1	0	0	0	15	0	0	0	0
2025-11-01	12	0	0	0	0	9	0	0	0	0
2025-11-08	12	0	0	0	0	10	0	0	0	0
15/11/25	12	0	0	0	0	11	1	0	0	0
22/11/25	12	1	0	0	0	11	0	0	0	0
29/11/25	12	0	0	0	0	11	1	0	0	0
2025-12-06	12	0	0	0	0	12	0	0	0	0
13/12/25	8	0	0	0	0	9	0	0	0	0
20/12/25	12	0	0	0	0	6	0	0	0	0
27/12/25	12	2	0	0	0	4	0	0	0	0
2026-01-03	12	0	0	0	0	13	0	0	0	0
2026-01-10	12	1	0	0	0	7	0	0	0	0
17/01/26	12	1	0	0	0	10	0	0	1	0
24/01/26	12	0	0	0	0	11	2	0	1	0
31/01/26	12	0	0	0	0	12	0	0	1	0
2026-02-07	12	0	0	0	0	13	0	0	0	0
14/02/26	12	0	0	0	0	17	0	0	0	0
21/02/26	12	0	0	0	0	15	0	0	0	0
28/02/26	12	0	0	0	0	16	0	0	1	0
2026-03-07	12	0	0	0	0	11	0	0	2	0
14/03/26	10	0	0	0	0	15	0	1	1	0
21/03/26	12	1	1	0	0	16	0	1	0	0
28/03/26	14	0	4	0	0	15	0	0	2	0
2026-04-04	12	0	0	0	0	14	1	0	0	0
2026-04-11	12	0	0	0	0	17	0	5	1	0
18/04/26	12	0	0	0	0	11	0	0	1	0
25/04/26	12	0	0	0	0	7	0	0	0	0
2026-05-02	12	0	1	0	0	14	0	0	0	0
2026-05-09	12	0	1	1	0	12	0	0	0	0
16/05/26	12	0	1	0	0	12	0	1	0	0
23/05/26	12	0	0	0	0	12	0	0	0	0
30/05/26	12	0	0	0	0	12	1	0	0	0
2026-06-06	12	0	0	0	0	16	0	0	2	0
13/06/26	12	0	0	0	0	15	0	0	0	1
20/06/26	12	0	0	0	0	13	0	0	0	1
27/06/26	4	0	0	0	0	6	0	0	0	2
IAV: influenza A virus; IBV: influenza B virus; RSV: respiratory syncytial virus; SARS-CoV-2: Severe Acute Respiratory Syndrome Coronavirus 2
